# Multi-omic Profiling of Recurrence Risk Across Breast Cancer Subtypes

**DOI:** 10.64898/2026.07.10.26357777

**Authors:** A. Eden Cruikshank, Pooja Chandra, Christopher I. Li, Gavin Ha

## Abstract

Recurrence risk greatly varies across intrinsic subtypes in breast cancer, yet the molecular and immune programs within primary tumors that go on to develop recurrence remains poorly understood. We performed multi-omic analysis of 340 breast cancer tumors across Basal-like, Luminal A, and Luminal B subtypes to identify tumor-intrinsic and microenvironmental features associated with recurrence. Within each intrinsic subtype, we compared recurrent and non-recurrent tumors across RNA, copy-number, and pathway-level mutational features. Basal-like tumors in patients who developed recurrence were characterized by reduced lymphocytes and pro-inflammatory M1 macrophages, enrichment of TGF-β/EMT activity, copy number gains within 5p/7p/7q, 4q losses, and increased pathway tumor mutational burden (pTMB) in growth-factor, inflammatory, and motility-associated signaling pathways, each of which was associated with increased recurrence risk. In Luminal A tumors, recurrent cases showed higher lymphocytes and pro-inflammatory M1 macrophages, enrichment of metabolic, stress-response, and stemness/plasticity associated pathways, and higher pTMB in growth-factor, inflammatory, motility-associated, DNA repair and apoptosis signaling pathways all associated with recurrence risk. Among Luminal B tumors, recurrent cases were enriched for proliferation, genomic instability, DNA repair, and stress-response pathways, showed a prominent 1q copy number amplification, and exhibited increased pTMB in Hedgehog signaling which increased recurrence risk. Subtype-specific prediction models were developed to generate recurrence-risk scores and validated using an external cohort (METABRIC; 1,170 total cases). The performance of our recurrence risk scores in METABRIC were associated with recurrence free survival (RFS) across subtypes (Basal: HR=1.27, 95% CI [1.07-1.50], p=0.006, Luminal A: HR=1.18, 95% CI [1.06-1.31], p=0.002, Luminal B: HR=1.41, 95% CI [1.03-1.93], p=0.03). Together, these findings demonstrate that primary tumors in patients who develop recurrence harbor distinct subtype-specific biological programs detectable at diagnosis and support a subtype-informed multi-omic modeling as a framework for recurrence-risk stratification.
