## Supplemental Tables for "Multi-omic Profiling of Recurrence Risk Across Breast Cancer Subtypes": Supplemental_table_1_METADATA.csv

group	variable	level	variable_type	total_n	recurrent_n	non_recurrent_n	total_summary	recurrent_summary	non_recurrent_summary	total_count	recurrent_count	non_recurrent_count	total_mean	total_median	recurrent_mean	recurrent_median	non_recurrent_mean	non_recurrent_median	p_value	test
Basal	recurrence_location	distant	categorical	143	71	72	50 (35.0%)	50 (70.4%)	0 (0.0%)	50	50	0								not_tested
Basal	recurrence_location	local	categorical	143	71	72	21 (14.7%)	21 (29.6%)	0 (0.0%)	21	21	0								not_tested
Basal	stage_ajcc_css	I	categorical	143	71	72	36 (25.2%)	17 (23.9%)	19 (26.4%)	36	17	19							0.641615227	chi2
Basal	stage_ajcc_css	II	categorical	143	71	72	69 (48.3%)	37 (52.1%)	32 (44.4%)	69	37	32							0.641615227	chi2
Basal	stage_ajcc_css	III	categorical	143	71	72	38 (26.6%)	17 (23.9%)	21 (29.2%)	38	17	21							0.641615227	chi2
Basal	er_lab	negative	categorical	143	71	72	135 (94.4%)	66 (93.0%)	69 (95.8%)	135	66	69							0.493594958	fisher_exact
Basal	er_lab	positive(alread 3-8)	categorical	143	71	72	8 (5.6%)	5 (7.0%)	3 (4.2%)	8	5	3							0.493594958	fisher_exact
Basal	pr_lab	negative(alread 0-2)	categorical	143	71	72	143 (100.0%)	71 (100.0%)	72 (100.0%)	143	71	72								not_tested
Basal	her2_lab	negative(1-2)	categorical	143	71	72	143 (100.0%)	71 (100.0%)	72 (100.0%)	143	71	72								not_tested
Basal	ki67_lab	negative(<=14%)	categorical	143	71	72	7 (4.9%)	5 (7.0%)	2 (2.8%)	7	5	2							0.275049787	fisher_exact
Basal	ki67_lab	positive(>14%)	categorical	143	71	72	136 (95.1%)	66 (93.0%)	70 (97.2%)	136	66	70							0.275049787	fisher_exact
Basal	ck56_lab	negative	categorical	143	71	72	28 (19.6%)	11 (15.5%)	17 (23.6%)	28	11	17							0.293231752	fisher_exact
Basal	ck56_lab	positive	categorical	143	71	72	114 (79.7%)	59 (83.1%)	55 (76.4%)	114	59	55							0.293231752	fisher_exact
Basal	egfr_lab	negative	categorical	143	71	72	46 (32.2%)	25 (35.2%)	21 (29.2%)	46	25	21							0.474233158	fisher_exact
Basal	egfr_lab	positive	categorical	143	71	72	96 (67.1%)	45 (63.4%)	51 (70.8%)	96	45	51							0.474233158	fisher_exact
Basal	tumorgrade_lab	1	categorical	143	71	72	1 (0.7%)	0 (0.0%)	1 (1.4%)	1	0	1							0.608640329	chi2
Basal	tumorgrade_lab	2	categorical	143	71	72	8 (5.6%)	4 (5.6%)	4 (5.6%)	8	4	4							0.608640329	chi2
Basal	tumorgrade_lab	3	categorical	143	71	72	134 (93.7%)	67 (94.4%)	67 (93.1%)	134	67	67							0.608640329	chi2
Basal	tumor_size	2.1-5.0cm	categorical	143	71	72	74 (51.7%)	38 (53.5%)	36 (50.0%)	74	38	36							0.397096606	chi2
Basal	tumor_size	<=2cm	categorical	143	71	72	49 (34.3%)	21 (29.6%)	28 (38.9%)	49	21	28							0.397096606	chi2
Basal	tumor_size	>5.0cm	categorical	143	71	72	20 (14.0%)	12 (16.9%)	8 (11.1%)	20	12	8							0.397096606	chi2
Basal	lymphocyte_infiltration	High	categorical	143	71	72	45 (31.5%)	12 (16.9%)	33 (45.8%)	45	12	33							0.000320721	chi2
Basal	lymphocyte_infiltration	Intermediate	categorical	143	71	72	53 (37.1%)	29 (40.8%)	24 (33.3%)	53	29	24							0.000320721	chi2
Basal	lymphocyte_infiltration	Low	categorical	143	71	72	44 (30.8%)	30 (42.3%)	14 (19.4%)	44	30	14							0.000320721	chi2
Basal	lymphnode_invol	no	categorical	143	71	72	72 (50.3%)	35 (49.3%)	37 (51.4%)	72	35	37							0.86771002	fisher_exact
Basal	lymphnode_invol	yes	categorical	143	71	72	71 (49.7%)	36 (50.7%)	35 (48.6%)	71	36	35							0.86771002	fisher_exact
Basal	surgery_radiation	lum w/o radi or biopsy only	categorical	143	71	72	2 (1.4%)	1 (1.4%)	1 (1.4%)	2	1	1							0.997007337	chi2
Basal	surgery_radiation	lumpectomy with radiation	categorical	143	71	72	64 (44.8%)	32 (45.1%)	32 (44.4%)	64	32	32							0.997007337	chi2
Basal	surgery_radiation	mastectomy w or wo radiation	categorical	143	71	72	77 (53.8%)	38 (53.5%)	39 (54.2%)	77	38	39							0.997007337	chi2
Basal	chemo_med	no chemo	categorical	143	71	72	5 (3.5%)	3 (4.2%)	2 (2.8%)	5	3	2							0.680802895	fisher_exact
Basal	chemo_med	yes	categorical	143	71	72	138 (96.5%)	68 (95.8%)	70 (97.2%)	138	68	70							0.680802895	fisher_exact
Basal	hormtxt_evr	ever	categorical	143	71	72	7 (4.9%)	4 (5.6%)	3 (4.2%)	7	4	3							0.764566365	chi2
Basal	hormtxt_evr	never	categorical	143	71	72	133 (93.0%)	65 (91.5%)	68 (94.4%)	133	65	68							0.764566365	chi2
Basal	hormtxt_evr	unk	categorical	143	71	72	3 (2.1%)	2 (2.8%)	1 (1.4%)	3	2	1							0.764566365	chi2
Basal	herceptin_med	ever	categorical	143	71	72	1 (0.7%)	0 (0.0%)	1 (1.4%)	1	0	1							0.367843206	chi2
Basal	herceptin_med	never	categorical	143	71	72	141 (98.6%)	70 (98.6%)	71 (98.6%)	141	70	71							0.367843206	chi2
Basal	herceptin_med	unknown	categorical	143	71	72	1 (0.7%)	1 (1.4%)	0 (0.0%)	1	1	0							0.367843206	chi2
Basal	bmidx_medint_who	25-<30	categorical	143	71	72	34 (23.8%)	15 (21.1%)	19 (26.4%)	34	15	19							0.77478499	chi2
Basal	bmidx_medint_who	30+	categorical	143	71	72	61 (42.7%)	30 (42.3%)	31 (43.1%)	61	30	31							0.77478499	chi2
Basal	bmidx_medint_who	<25	categorical	143	71	72	46 (32.2%)	24 (33.8%)	22 (30.6%)	46	24	22							0.77478499	chi2
Basal	race_eth_gr	(0)hispanic white	categorical	143	71	72	2 (1.4%)	0 (0.0%)	2 (2.8%)	2	0	2							0.269560828	chi2
Basal	race_eth_gr	(1)non-hispanic white	categorical	143	71	72	123 (86.0%)	60 (84.5%)	63 (87.5%)	123	60	63							0.269560828	chi2
Basal	race_eth_gr	(2)black	categorical	143	71	72	8 (5.6%)	6 (8.5%)	2 (2.8%)	8	6	2							0.269560828	chi2
Basal	race_eth_gr	(3)Asian/Pacific Islander	categorical	143	71	72	9 (6.3%)	5 (7.0%)	4 (5.6%)	9	5	4							0.269560828	chi2
Basal	race_eth_gr	(4)native american	categorical	143	71	72	1 (0.7%)	0 (0.0%)	1 (1.4%)	1	0	1							0.269560828	chi2
Basal	meno_med_int_gr	(1)pre-meno	categorical	143	71	72	52 (36.4%)	27 (38.0%)	25 (34.7%)	52	27	25							0.704753871	chi2
Basal	meno_med_int_gr	(2)peri-meno	categorical	143	71	72	12 (8.4%)	5 (7.0%)	7 (9.7%)	12	5	7							0.704753871	chi2
Basal	meno_med_int_gr	(3)post-meno(natual meno/bilateral oopho)	categorical	143	71	72	78 (54.5%)	39 (54.9%)	39 (54.2%)	78	39	39							0.704753871	chi2
Basal	meno_med_int_gr	(4)simple hyst/peiod stop due to oth rsn	categorical	143	71	72	1 (0.7%)	0 (0.0%)	1 (1.4%)	1	0	1							0.704753871	chi2
Basal	treatment_combination	chemo + hormone	categorical	143	71	72	7 (4.9%)	4 (5.6%)	3 (4.2%)	7	4	3							0.714232027	fisher_exact
Basal	treatment_combination	chemo only	categorical	143	71	72	128 (89.5%)	62 (87.3%)	66 (91.7%)	128	62	66							0.714232027	fisher_exact
Basal	age_of_diagnosis		continuous	143	71	72	51.37 (53.00)	51.17 (53.00)	51.57 (52.50)				51.37062937	53	51.16901408	53	51.56944444	52.5	0.774231851	mannwhitney
LumA	recurrence_location	distant	categorical	97	36	61	14 (14.4%)	14 (38.9%)	0 (0.0%)	14	14	0								not_tested
LumA	recurrence_location	local	categorical	97	36	61	22 (22.7%)	22 (61.1%)	0 (0.0%)	22	22	0								not_tested
LumA	stage_ajcc_css	I	categorical	97	36	61	39 (40.2%)	16 (44.4%)	23 (37.7%)	39	16	23							0.795994368	chi2
LumA	stage_ajcc_css	II	categorical	97	36	61	31 (32.0%)	11 (30.6%)	20 (32.8%)	31	11	20							0.795994368	chi2
LumA	stage_ajcc_css	III	categorical	97	36	61	27 (27.8%)	9 (25.0%)	18 (29.5%)	27	9	18							0.795994368	chi2
LumA	er_lab	negative	categorical	97	36	61	1 (1.0%)	1 (2.8%)	0 (0.0%)	1	1	0							0.371134021	fisher_exact
LumA	er_lab	positive(alread 3-8)	categorical	97	36	61	96 (99.0%)	35 (97.2%)	61 (100.0%)	96	35	61							0.371134021	fisher_exact
LumA	pr_lab	negative(alread 0-2)	categorical	97	36	61	8 (8.2%)	4 (11.1%)	4 (6.6%)	8	4	4							0.464034168	fisher_exact
LumA	pr_lab	positive(alread 3-8)	categorical	97	36	61	89 (91.8%)	32 (88.9%)	57 (93.4%)	89	32	57							0.464034168	fisher_exact
LumA	her2_lab	inderterminate(3)	categorical	97	36	61	11 (11.3%)	5 (13.9%)	6 (9.8%)	11	5	6							0.815411966	chi2
LumA	her2_lab	negative(1-2)	categorical	97	36	61	73 (75.3%)	26 (72.2%)	47 (77.0%)	73	26	47							0.815411966	chi2
LumA	her2_lab	positive(4)	categorical	97	36	61	13 (13.4%)	5 (13.9%)	8 (13.1%)	13	5	8							0.815411966	chi2
LumA	ki67_lab	negative(<=14%)	categorical	97	36	61	74 (76.3%)	27 (75.0%)	47 (77.0%)	74	27	47							0.691276792	chi2
LumA	ki67_lab	positive(>14%)	categorical	97	36	61	22 (22.7%)	9 (25.0%)	13 (21.3%)	22	9	13							0.691276792	chi2
LumA	ki67_lab	unknown	categorical	97	36	61	1 (1.0%)	0 (0.0%)	1 (1.6%)	1	0	1							0.691276792	chi2
LumA	ck56_lab	negative	categorical	97	36	61	71 (73.2%)	26 (72.2%)	45 (73.8%)	71	26	45							0.705025703	fisher_exact
LumA	ck56_lab	positive	categorical	97	36	61	8 (8.2%)	2 (5.6%)	6 (9.8%)	8	2	6							0.705025703	fisher_exact
LumA	egfr_lab	negative	categorical	97	36	61	80 (82.5%)	28 (77.8%)	52 (85.2%)	80	28	52							0.358024691	fisher_exact
LumA	egfr_lab	positive	categorical	97	36	61	1 (1.0%)	1 (2.8%)	0 (0.0%)	1	1	0							0.358024691	fisher_exact
LumA	tumorgrade_lab	1	categorical	97	36	61	43 (44.3%)	12 (33.3%)	31 (50.8%)	43	12	31							0.080596079	chi2
LumA	tumorgrade_lab	2	categorical	97	36	61	48 (49.5%)	23 (63.9%)	25 (41.0%)	48	23	25							0.080596079	chi2
LumA	tumorgrade_lab	3	categorical	97	36	61	6 (6.2%)	1 (2.8%)	5 (8.2%)	6	1	5							0.080596079	chi2
LumA	tumor_size	2.1-5.0cm	categorical	97	36	61	30 (30.9%)	13 (36.1%)	17 (27.9%)	30	13	17							0.458227147	chi2
LumA	tumor_size	<=2cm	categorical	97	36	61	54 (55.7%)	18 (50.0%)	36 (59.0%)	54	18	36							0.458227147	chi2
LumA	tumor_size	>5.0cm	categorical	97	36	61	12 (12.4%)	4 (11.1%)	8 (13.1%)	12	4	8							0.458227147	chi2
LumA	tumor_size	unk	categorical	97	36	61	1 (1.0%)	1 (2.8%)	0 (0.0%)	1	1	0							0.458227147	chi2
LumA	lymphocyte_infiltration	High	categorical	97	36	61	4 (4.1%)	2 (5.6%)	2 (3.3%)	4	2	2							0.87484201	chi2
LumA	lymphocyte_infiltration	Intermediate	categorical	97	36	61	19 (19.6%)	7 (19.4%)	12 (19.7%)	19	7	12							0.87484201	chi2
LumA	lymphocyte_infiltration	Low	categorical	97	36	61	67 (69.1%)	25 (69.4%)	42 (68.9%)	67	25	42							0.87484201	chi2
LumA	lymphnode_invol	no	categorical	97	36	61	49 (50.5%)	19 (52.8%)	30 (49.2%)	49	19	30							0.834214241	fisher_exact
LumA	lymphnode_invol	yes	categorical	97	36	61	48 (49.5%)	17 (47.2%)	31 (50.8%)	48	17	31							0.834214241	fisher_exact
LumA	surgery_radiation	lum w/o radi or biopsy only	categorical	97	36	61	3 (3.1%)	3 (8.3%)	0 (0.0%)	3	3	0							0.071954648	chi2
LumA	surgery_radiation	lumpectomy with radiation	categorical	97	36	61	39 (40.2%)	14 (38.9%)	25 (41.0%)	39	14	25							0.071954648	chi2
LumA	surgery_radiation	mastectomy w or wo radiation	categorical	97	36	61	55 (56.7%)	19 (52.8%)	36 (59.0%)	55	19	36							0.071954648	chi2
LumA	chemo_med	no chemo	categorical	97	36	61	44 (45.4%)	17 (47.2%)	27 (44.3%)	44	17	27							0.834480053	fisher_exact
LumA	chemo_med	yes	categorical	97	36	61	53 (54.6%)	19 (52.8%)	34 (55.7%)	53	19	34							0.834480053	fisher_exact
LumA	hormtxt_evr	ever	categorical	97	36	61	81 (83.5%)	27 (75.0%)	54 (88.5%)	81	27	54							0.096371387	fisher_exact
LumA	hormtxt_evr	never	categorical	97	36	61	16 (16.5%)	9 (25.0%)	7 (11.5%)	16	9	7							0.096371387	fisher_exact
LumA	herceptin_med	ever	categorical	97	36	61	7 (7.2%)	4 (11.1%)	3 (4.9%)	7	4	3							0.418194985	fisher_exact
LumA	herceptin_med	never	categorical	97	36	61	90 (92.8%)	32 (88.9%)	58 (95.1%)	90	32	58							0.418194985	fisher_exact
LumA	bmidx_medint_who	25-<30	categorical	97	36	61	30 (30.9%)	16 (44.4%)	14 (23.0%)	30	16	14							0.060675276	chi2
LumA	bmidx_medint_who	30+	categorical	97	36	61	28 (28.9%)	10 (27.8%)	18 (29.5%)	28	10	18							0.060675276	chi2
LumA	bmidx_medint_who	<25	categorical	97	36	61	39 (40.2%)	10 (27.8%)	29 (47.5%)	39	10	29							0.060675276	chi2
LumA	race_eth_gr	(0)hispanic white	categorical	97	36	61	1 (1.0%)	1 (2.8%)	0 (0.0%)	1	1	0							0.152877035	chi2
LumA	race_eth_gr	(1)non-hispanic white	categorical	97	36	61	85 (87.6%)	28 (77.8%)	57 (93.4%)	85	28	57							0.152877035	chi2
LumA	race_eth_gr	(2)black	categorical	97	36	61	5 (5.2%)	4 (11.1%)	1 (1.6%)	5	4	1							0.152877035	chi2
LumA	race_eth_gr	(3)Asian/Pacific Islander	categorical	97	36	61	4 (4.1%)	2 (5.6%)	2 (3.3%)	4	2	2							0.152877035	chi2
LumA	race_eth_gr	(4)native american	categorical	97	36	61	2 (2.1%)	1 (2.8%)	1 (1.6%)	2	1	1							0.152877035	chi2
LumA	meno_med_int_gr	(1)pre-meno	categorical	97	36	61	31 (32.0%)	13 (36.1%)	18 (29.5%)	31	13	18							0.263222778	chi2
LumA	meno_med_int_gr	(2)peri-meno	categorical	97	36	61	4 (4.1%)	0 (0.0%)	4 (6.6%)	4	0	4							0.263222778	chi2
LumA	meno_med_int_gr	(3)post-meno(natual meno/bilateral oopho)	categorical	97	36	61	62 (63.9%)	23 (63.9%)	39 (63.9%)	62	23	39							0.263222778	chi2
LumA	treatment_combination	chemo + hormone	categorical	97	36	61	49 (50.5%)	17 (47.2%)	32 (52.5%)	49	17	32							0.611727141	fisher_exact
LumA	treatment_combination	chemo only	categorical	97	36	61	4 (4.1%)	2 (5.6%)	2 (3.3%)	4	2	2							0.611727141	fisher_exact
LumA	age_of_diagnosis		continuous	97	36	61	54.01 (56.00)	53.42 (55.00)	54.36 (57.00)				54.01030928	56	53.41666667	55	54.36065574	57	0.840031552	mannwhitney
LumB	recurrence_location	distant	categorical	100	52	48	42 (42.0%)	42 (80.8%)	0 (0.0%)	42	42	0								not_tested
LumB	recurrence_location	local	categorical	100	52	48	10 (10.0%)	10 (19.2%)	0 (0.0%)	10	10	0								not_tested
LumB	stage_ajcc_css	I	categorical	100	52	48	25 (25.0%)	9 (17.3%)	16 (33.3%)	25	9	16							0.180915276	chi2
LumB	stage_ajcc_css	II	categorical	100	52	48	47 (47.0%)	27 (51.9%)	20 (41.7%)	47	27	20							0.180915276	chi2
LumB	stage_ajcc_css	III	categorical	100	52	48	28 (28.0%)	16 (30.8%)	12 (25.0%)	28	16	12							0.180915276	chi2
LumB	er_lab	negative	categorical	100	52	48	1 (1.0%)	1 (1.9%)	0 (0.0%)	1	1	0							1	fisher_exact
LumB	er_lab	positive(alread 3-8)	categorical	100	52	48	99 (99.0%)	51 (98.1%)	48 (100.0%)	99	51	48							1	fisher_exact
LumB	pr_lab	negative(alread 0-2)	categorical	100	52	48	7 (7.0%)	4 (7.7%)	3 (6.2%)	7	4	3							1	fisher_exact
LumB	pr_lab	positive(alread 3-8)	categorical	100	52	48	93 (93.0%)	48 (92.3%)	45 (93.8%)	93	48	45							1	fisher_exact
LumB	her2_lab	inderterminate(3)	categorical	100	52	48	16 (16.0%)	8 (15.4%)	8 (16.7%)	16	8	8							0.981591099	chi2
LumB	her2_lab	negative(1-2)	categorical	100	52	48	69 (69.0%)	36 (69.2%)	33 (68.8%)	69	36	33							0.981591099	chi2
LumB	her2_lab	positive(4)	categorical	100	52	48	15 (15.0%)	8 (15.4%)	7 (14.6%)	15	8	7							0.981591099	chi2
LumB	ki67_lab	negative(<=14%)	categorical	100	52	48	27 (27.0%)	11 (21.2%)	16 (33.3%)	27	11	16							0.184761748	fisher_exact
LumB	ki67_lab	positive(>14%)	categorical	100	52	48	73 (73.0%)	41 (78.8%)	32 (66.7%)	73	41	32							0.184761748	fisher_exact
LumB	ck56_lab	negative	categorical	100	52	48	80 (80.0%)	43 (82.7%)	37 (77.1%)	80	43	37							0.622905093	fisher_exact
LumB	ck56_lab	positive	categorical	100	52	48	4 (4.0%)	3 (5.8%)	1 (2.1%)	4	3	1							0.622905093	fisher_exact
LumB	egfr_lab	negative	categorical	100	52	48	81 (81.0%)	43 (82.7%)	38 (79.2%)	81	43	38							0.247848537	fisher_exact
LumB	egfr_lab	positive	categorical	100	52	48	3 (3.0%)	3 (5.8%)	0 (0.0%)	3	3	0							0.247848537	fisher_exact
LumB	tumorgrade_lab	1	categorical	100	52	48	5 (5.0%)	3 (5.8%)	2 (4.2%)	5	3	2							0.834742252	chi2
LumB	tumorgrade_lab	2	categorical	100	52	48	54 (54.0%)	29 (55.8%)	25 (52.1%)	54	29	25							0.834742252	chi2
LumB	tumorgrade_lab	3	categorical	100	52	48	41 (41.0%)	20 (38.5%)	21 (43.8%)	41	20	21							0.834742252	chi2
LumB	tumor_size	2.1-5.0cm	categorical	100	52	48	50 (50.0%)	30 (57.7%)	20 (41.7%)	50	30	20							0.054633528	chi2
LumB	tumor_size	<=2cm	categorical	100	52	48	38 (38.0%)	14 (26.9%)	24 (50.0%)	38	14	24							0.054633528	chi2
LumB	tumor_size	>5.0cm	categorical	100	52	48	12 (12.0%)	8 (15.4%)	4 (8.3%)	12	8	4							0.054633528	chi2
LumB	lymphocyte_infiltration	High	categorical	100	52	48	9 (9.0%)	2 (3.8%)	7 (14.6%)	9	2	7							0.024870308	chi2
LumB	lymphocyte_infiltration	Intermediate	categorical	100	52	48	33 (33.0%)	14 (26.9%)	19 (39.6%)	33	14	19							0.024870308	chi2
LumB	lymphocyte_infiltration	Low	categorical	100	52	48	55 (55.0%)	35 (67.3%)	20 (41.7%)	55	35	20							0.024870308	chi2
LumB	lymphnode_invol	no	categorical	100	52	48	41 (41.0%)	17 (32.7%)	24 (50.0%)	41	17	24							0.103954662	fisher_exact
LumB	lymphnode_invol	yes	categorical	100	52	48	59 (59.0%)	35 (67.3%)	24 (50.0%)	59	35	24							0.103954662	fisher_exact
LumB	surgery_radiation	lum w/o radi or biopsy only	categorical	100	52	48	2 (2.0%)	0 (0.0%)	2 (4.2%)	2	0	2							0.214056765	chi2
LumB	surgery_radiation	lumpectomy with radiation	categorical	100	52	48	42 (42.0%)	20 (38.5%)	22 (45.8%)	42	20	22							0.214056765	chi2
LumB	surgery_radiation	mastectomy w or wo radiation	categorical	100	52	48	56 (56.0%)	32 (61.5%)	24 (50.0%)	56	32	24							0.214056765	chi2
LumB	chemo_med	no chemo	categorical	100	52	48	21 (21.0%)	9 (17.3%)	12 (25.0%)	21	9	12							0.461926615	fisher_exact
LumB	chemo_med	yes	categorical	100	52	48	79 (79.0%)	43 (82.7%)	36 (75.0%)	79	43	36							0.461926615	fisher_exact
LumB	hormtxt_evr	ever	categorical	100	52	48	85 (85.0%)	45 (86.5%)	40 (83.3%)	85	45	40							0.78128594	fisher_exact
LumB	hormtxt_evr	never	categorical	100	52	48	15 (15.0%)	7 (13.5%)	8 (16.7%)	15	7	8							0.78128594	fisher_exact
LumB	herceptin_med	ever	categorical	100	52	48	9 (9.0%)	5 (9.6%)	4 (8.3%)	9	5	4							1	fisher_exact
LumB	herceptin_med	never	categorical	100	52	48	91 (91.0%)	47 (90.4%)	44 (91.7%)	91	47	44							1	fisher_exact
LumB	bmidx_medint_who	25-<30	categorical	100	52	48	25 (25.0%)	10 (19.2%)	15 (31.2%)	25	10	15							0.2976067	chi2
LumB	bmidx_medint_who	30+	categorical	100	52	48	33 (33.0%)	20 (38.5%)	13 (27.1%)	33	20	13							0.2976067	chi2
LumB	bmidx_medint_who	<25	categorical	100	52	48	42 (42.0%)	22 (42.3%)	20 (41.7%)	42	22	20							0.2976067	chi2
LumB	race_eth_gr	(0)hispanic white	categorical	100	52	48	2 (2.0%)	0 (0.0%)	2 (4.2%)	2	0	2							0.179964614	chi2
LumB	race_eth_gr	(1)non-hispanic white	categorical	100	52	48	86 (86.0%)	46 (88.5%)	40 (83.3%)	86	46	40							0.179964614	chi2
LumB	race_eth_gr	(2)black	categorical	100	52	48	8 (8.0%)	4 (7.7%)	4 (8.3%)	8	4	4							0.179964614	chi2
LumB	race_eth_gr	(3)Asian/Pacific Islander	categorical	100	52	48	2 (2.0%)	0 (0.0%)	2 (4.2%)	2	0	2							0.179964614	chi2
LumB	race_eth_gr	(4)native american	categorical	100	52	48	2 (2.0%)	2 (3.8%)	0 (0.0%)	2	2	0							0.179964614	chi2
LumB	meno_med_int_gr	(1)pre-meno	categorical	100	52	48	51 (51.0%)	24 (46.2%)	27 (56.2%)	51	24	27							0.185473347	chi2
LumB	meno_med_int_gr	(2)peri-meno	categorical	100	52	48	3 (3.0%)	3 (5.8%)	0 (0.0%)	3	3	0							0.185473347	chi2
LumB	meno_med_int_gr	(3)post-meno(natual meno/bilateral oopho)	categorical	100	52	48	46 (46.0%)	25 (48.1%)	21 (43.8%)	46	25	21							0.185473347	chi2
LumB	treatment_combination	chemo + hormone	categorical	100	52	48	76 (76.0%)	40 (76.9%)	36 (75.0%)	76	40	36							0.246348588	fisher_exact
LumB	treatment_combination	chemo only	categorical	100	52	48	3 (3.0%)	3 (5.8%)	0 (0.0%)	3	3	0							0.246348588	fisher_exact
LumB	age_of_diagnosis		continuous	100	52	48	49.14 (48.50)	49.25 (49.50)	49.02 (47.00)				49.14	48.5	49.25	49.5	49.02083333	47	0.871098285	mannwhitney
