## Supplemental Tables for "Multi-omic Profiling of Recurrence Risk Across Breast Cancer Subtypes": Supplemental_table_6_ECOSYSTEM_results.xlsx

### Sheet: Basal cell abundance
cell_type	state	n_recurrent	n_nonrecurrent	mean_recurrent	mean_nonrecurrent	median_recurrent	median_nonrecurrent	delta_mean	delta_median	p_mwu	cox_hr_cont	cox_ci_lo_cont	cox_ci_hi_cont	cox_p_cont	cox_hr_median	cox_ci_lo_median	cox_ci_hi_median	surv_n	surv_events	fdr_bh_mwu	fdr_bh_cox_cont
NK.cells	S01	70	72	0.100815	0.205617	0.0478562	0.154938	-0.104803	-0.107081	4.4557e-05	0.0218097	0.00274281	0.173422	0.000299002	0.495554	0.304843	0.805576	142	70	0.00316355	0.0145629
PCs	S01	70	72	0.0731125	0.129687	0.0209489	0.0936319	-0.0565743	-0.072683	0.000148975	0.0126063	0.000831135	0.191207	0.00161907	0.392132	0.238794	0.643933	142	70	0.00528861	0.0145629
CD4.T.cells	S01	70	72	0.0798258	0.139637	0.0427512	0.125402	-0.059811	-0.0826512	0.000270743	0.0100547	0.000611009	0.165458	0.00128655	0.456028	0.27939	0.74434	142	70	0.00551313	0.0145629
Monocytes.and.Macrophages	S03	70	72	0.0854403	0.15325	0.0547533	0.139189	-0.0678101	-0.0844359	0.000348214	0.0133942	0.00105464	0.170109	0.000881304	0.579356	0.358893	0.935246	142	70	0.00551313	0.0145629
Dendritic.cells	S03	70	72	0.0668181	0.117559	0.0371367	0.096873	-0.0507407	-0.0597364	0.000388249	0.00409318	0.000141845	0.118116	0.00135005	0.493566	0.303346	0.803069	142	70	0.00551313	0.0145629
Dendritic.cells	S01	70	72	0.0746308	0.123816	0.025461	0.0956641	-0.0491851	-0.0702032	0.000984364	0.0164621	0.0010946	0.247577	0.00298407	0.365672	0.222594	0.600718	142	70	0.011371	0.0192608
Mast.cells	S04	70	72	0.0688543	0.12831	0.0309084	0.076763	-0.0594561	-0.0458546	0.00112108	0.025608	0.00197829	0.331484	0.00502991	0.500226	0.308786	0.810354	142	70	0.011371	0.0274711
Epithelial.cells	S04	70	72	0.197354	0.292894	0.189091	0.288131	-0.0955403	-0.0990393	0.00155412	0.0905664	0.0205946	0.398273	0.00148157	0.622134	0.386328	1.00187	142	70	0.0127861	0.0145629
CD8.T.cells	S03	70	72	0.125703	0.192037	0.0958023	0.172979	-0.0663345	-0.0771766	0.00162077	0.0267601	0.00280931	0.254903	0.00164089	0.580737	0.359225	0.938842	142	70	0.0127861	0.0145629
CD8.T.cells	S01	70	72	0.0954137	0.151578	0.0478232	0.133004	-0.0561638	-0.085181	0.00287531	0.0315099	0.00347381	0.285817	0.002118	0.41303	0.252926	0.67448	142	70	0.0204147	0.0167087
B.cells	S05	70	72	0.127078	0.196216	0.0942485	0.18507	-0.0691377	-0.0908211	0.00337005	0.0724567	0.0116634	0.450122	0.00485478	0.512745	0.316264	0.831291	142	70	0.0217522	0.0274711
PCs	S02	70	72	0.0913106	0.145221	0.0618535	0.119308	-0.0539109	-0.0574549	0.00637628	0.0162214	0.00107778	0.244145	0.00289018	0.513363	0.317025	0.831298	142	70	0.0377263	0.0192608
Endothelial.cells	S03	70	72	0.0845578	0.129467	0.0373112	0.0901095	-0.0449089	-0.0527983	0.00757045	0.0455668	0.00409906	0.506538	0.0119549	0.594312	0.369727	0.955317	142	70	0.0383642	0.0565866
Monocytes.and.Macrophages	S01	70	72	0.0563925	0.0863268	0.0126045	0.0513494	-0.0299342	-0.0387449	0.00804327	0.0268331	0.00111157	0.647748	0.0259281	0.441015	0.271061	0.717531	142	70	0.0383642	0.083677
B.cells	S01	70	72	0.11643	0.16661	0.0406563	0.131861	-0.0501802	-0.0912042	0.0083395	0.110882	0.0181551	0.677206	0.0172118	0.571334	0.354771	0.920094	142	70	0.0383642	0.0643179
Fibroblasts	S07	70	72	0.0676952	0.10634	0.0370463	0.0656459	-0.0386452	-0.0285996	0.00864544	0.0270965	0.00139186	0.52751	0.0172087	0.674485	0.419904	1.08342	142	70	0.0383642	0.0643179
CD4.T.cells	S02	70	72	0.0691807	0.107078	0.0308895	0.0921513	-0.0378973	-0.0612618	0.0147661	0.0295198	0.00165333	0.527069	0.0165997	0.575244	0.35621	0.928962	142	70	0.0589049	0.0643179
Monocytes.and.Macrophages	S06	70	72	0.0585459	0.0387717	0.0285614	0.012631	0.0197742	0.0159304	0.0149336	28.1907	1.1541	688.602	0.0405734	1.60189	0.994835	2.57937	142	70	0.0589049	0.125248
Epithelial.cells	S03	70	72	0.0960211	0.0636809	0.0678483	0.0243858	0.0323402	0.0434625	0.0199178	13.5176	1.51237	120.82	0.0197988	1.66854	1.03321	2.69454	142	70	0.0744297	0.0669387
Fibroblasts	S02	70	72	0.077232	0.046402	0.0452532	0.0205167	0.0308299	0.0247365	0.0282902	14.4257	1.63268	127.459	0.0163524	1.9993	1.23078	3.24769	142	70	0.0966458	0.0643179
CD4.T.cells	S06	70	72	0.0903829	0.0691287	0.0776476	0.0558254	0.0212542	0.0218222	0.0285854	556.326	12.6015	24560.4	0.00107108	1.84016	1.14325	2.96189	142	70	0.0966458	0.0145629
Mast.cells	S05	70	72	0.0861203	0.0609768	0.066461	0.00572594	0.0251435	0.0607351	0.0323392	5.96786	0.802289	44.3922	0.0810188	1.70486	1.05779	2.74774	142	70	0.0998298	0.190649
PMNs	S03	70	72	0.286877	0.357704	0.231835	0.339471	-0.0708271	-0.107636	0.0323392	0.333462	0.104328	1.06584	0.0639669	0.560193	0.34604	0.906878	142	70	0.0998298	0.181666
B.cells	S04	70	72	0.071779	0.0524938	0.0625989	0.0413241	0.0192852	0.0212748	0.0387582	254.573	4.61698	14036.7	0.00677549	1.62686	1.00982	2.62092	142	70	0.112304	0.0343614
Mast.cells	S02	70	72	0.0507422	0.0379497	0.0358452	0.0179994	0.0127925	0.0178459	0.0407227	6.75336	0.142956	319.034	0.331529	1.53069	0.95098	2.46379	142	70	0.112304	0.480378
Fibroblasts	S03	70	72	0.055319	0.0383989	0.0264976	0.0060574	0.0169201	0.0204402	0.0411256	9.39318	0.57146	154.397	0.116831	1.77757	1.09917	2.87468	142	70	0.112304	0.2313
Epithelial.cells	S01	70	72	0.294972	0.253803	0.302857	0.246811	0.0411696	0.0560458	0.0591328	4.8473	0.85088	27.6141	0.0753948	1.4145	0.882173	2.26806	142	70	0.155497	0.190649
Monocytes.and.Macrophages	S05	70	72	0.0527183	0.0322999	0.0273058	0.0138135	0.0204184	0.0134923	0.0678505	9.55811	0.726877	125.685	0.0859264	1.56237	0.969839	2.5169	142	70	0.17205	0.190649
CD8.T.cells	S02	70	72	0.0904325	0.108121	0.0694965	0.0887096	-0.0176883	-0.0192131	0.0729162	0.178557	0.00933018	3.41716	0.25262	1.0248	0.640748	1.63903	142	70	0.178519	0.417117
PMNs	S01	70	72	0.0781432	0.0559064	0.031129	0.0107202	0.0222368	0.0204089	0.0762366	1.48068	0.254865	8.60229	0.661954	1.41063	0.878632	2.26474	142	70	0.180427	0.816798
Dendritic.cells	S08	70	72	0.0528571	0.0362657	0.0281264	0.0181931	0.0165914	0.00993325	0.119544	42.543	0.885198	2044.64	0.0576639	1.34436	0.838023	2.15664	142	70	0.273795	0.170589
Dendritic.cells	S05	70	72	0.0472846	0.0290322	0.0218976	0.0181838	0.0182524	0.00371381	0.139097	12.096	0.71937	203.391	0.0834124	1.17114	0.732169	1.87329	142	70	0.302025	0.190649
Dendritic.cells	S04	70	72	0.0530131	0.039154	0.0449263	0.0382407	0.0138591	0.00668562	0.141291	780.608	2.9201	208674	0.0195017	1.25373	0.783553	2.00604	142	70	0.302025	0.0669387
NK.cells	S03	70	72	0.123855	0.0896452	0.0980916	0.06269	0.0342095	0.0354016	0.144632	5.81079	0.866561	38.9646	0.0699168	2.00199	1.23465	3.24624	142	70	0.302025	0.187073
Endothelial.cells	S05	70	72	0.0784274	0.0686589	0.0435569	0.0368003	0.00976849	0.00675659	0.152661	0.981031	0.13045	7.37773	0.985157	1.30507	0.814187	2.09191	142	70	0.309684	0.999231
Fibroblasts	S05	70	72	0.0333675	0.0314268	0.0225073	0.0112536	0.00194072	0.0112537	0.165958	7.39049	0.0199661	2735.6	0.507397	1.39697	0.871423	2.23947	142	70	0.318459	0.667133
Fibroblasts	S08	70	72	0.276451	0.250904	0.28651	0.242508	0.0255468	0.044002	0.165958	6.59193	0.850117	51.1147	0.0711404	1.44105	0.898072	2.31231	142	70	0.318459	0.187073
Fibroblasts	S04	70	72	0.0458628	0.0386219	0.0428938	0.03369	0.0072409	0.00920377	0.195134	86.2116	0.0776467	95721.3	0.212883	1.18052	0.737611	1.88939	142	70	0.356455	0.368651
PCs	S03	70	72	0.064131	0.0546053	0.0636472	0.0406538	0.00952574	0.0229934	0.196544	11.0929	0.139655	881.113	0.281019	1.43861	0.897047	2.30713	142	70	0.356455	0.453119
PMNs	S02	70	72	0.128653	0.0976907	0.0896413	0.0658495	0.0309621	0.0237919	0.20082	3.49393	0.678045	18.004	0.134785	1.20663	0.752861	1.93391	142	70	0.356455	0.258642
Endothelial.cells	S02	70	72	0.229473	0.19612	0.210578	0.18036	0.0333529	0.0302181	0.231069	3.19691	0.746695	13.6873	0.117279	1.23262	0.769952	1.9733	142	70	0.400144	0.2313
Monocytes.and.Macrophages	S07	70	72	0.245637	0.224115	0.255103	0.229869	0.0215215	0.0252338	0.242385	6.10188	0.670777	55.5072	0.108386	1.40388	0.875736	2.25055	142	70	0.409746	0.2313
B.cells	S03	70	72	0.0677483	0.0569197	0.0480425	0.0389345	0.0108286	0.00910795	0.267931	4.94413	0.225551	108.376	0.310307	1.14729	0.716716	1.83654	142	70	0.432343	0.458996
Endothelial.cells	S04	70	72	0.1841	0.161833	0.170886	0.151814	0.0222672	0.019072	0.267931	8.30232	0.774137	89.0391	0.0803816	1.51636	0.945212	2.43262	142	70	0.432343	0.190649
NK.cells	S05	70	72	0.105305	0.0919372	0.0940047	0.0851008	0.0133683	0.00890387	0.29905	4.43476	0.165727	118.672	0.37445	1.35851	0.848348	2.17547	142	70	0.457517	0.531718
Dendritic.cells	S02	70	72	0.0353795	0.0410253	0.0143555	0.0286959	-0.00564584	-0.0143404	0.300953	0.161825	0.000950979	27.5373	0.487116	0.680326	0.423656	1.0925	142	70	0.457517	0.652552
NK.cells	S02	70	72	0.0701489	0.0553128	0.0535577	0.0495601	0.014836	0.00399767	0.302864	10.0381	0.329429	305.872	0.185832	1.07025	0.669067	1.712	142	70	0.457517	0.329852
Dendritic.cells	S07	70	72	0.105108	0.088937	0.0917721	0.0888115	0.016171	0.00296054	0.316465	15.7268	0.506692	488.129	0.115933	1.13086	0.707195	1.80832	142	70	0.468104	0.2313
Endothelial.cells	S01	70	72	0.114105	0.0981625	0.0910316	0.0648484	0.0159423	0.0261832	0.40633	2.81136	0.385343	20.511	0.307987	1.40565	0.875636	2.25648	142	70	0.588763	0.458996
Monocytes.and.Macrophages	S09	70	72	0.0282387	0.0350508	0.0154266	0.0144049	-0.00681209	0.00102174	0.432169	0.049639	0.000176603	13.9524	0.296568	1.06916	0.668049	1.71112	142	70	0.604982	0.457746
Mast.cells	S01	70	72	0.143025	0.121694	0.127748	0.106263	0.0213315	0.0214853	0.434564	3.68995	0.431964	31.5206	0.232881	1.39163	0.868473	2.22992	142	70	0.604982	0.393679
CD4.T.cells	S03	70	72	0.0233076	0.0197556	0.007113	0.00872203	0.00355204	-0.00160904	0.496888	0.996658	0.00109025	911.103	0.999232	0.930316	0.581765	1.48769	142	70	0.678444	0.999232
Monocytes.and.Macrophages	S04	70	72	0.0724267	0.0736238	0.0559956	0.0641784	-0.00119707	-0.00818289	0.536452	0.802447	0.0260287	24.7388	0.899875	0.811205	0.506455	1.29933	142	70	0.718643	0.97914
CD4.T.cells	S07	70	72	0.0213172	0.0236115	0.00684957	0.0159466	-0.0022944	-0.00909706	0.560928	0.0686781	1.70824e-05	276.113	0.527043	0.776693	0.485068	1.24364	142	70	0.731067	0.680365
Monocytes.and.Macrophages	S08	70	72	0.0822348	0.0746134	0.076078	0.0740434	0.0076214	0.00203463	0.585933	29.3621	0.319396	2699.25	0.142873	1.14387	0.714861	1.83035	142	70	0.731067	0.266947
CD4.T.cells	S04	70	72	0.0307524	0.0221548	0.00628896	0.00660853	0.00859754	-0.000319575	0.588743	11.9798	0.123722	1159.99	0.287188	0.956905	0.598559	1.52979	142	70	0.731067	0.453119
Epithelial.cells	S05	70	72	0.0422913	0.034756	0.0181271	0.0169469	0.00753526	0.00118012	0.59721	0.91203	0.0192156	43.2877	0.962707	0.968218	0.605632	1.54788	142	70	0.731067	0.999231
PCs	S04	70	72	0.0215967	0.0232312	0.00198964	0.005964	-0.00163449	-0.00397436	0.59721	0.251804	0.000468447	135.352	0.667243	0.900647	0.562825	1.44124	142	70	0.731067	0.816798
Fibroblasts	S06	70	72	0.0708425	0.068741	0.0511784	0.044971	0.00210154	0.00620742	0.611443	0.785953	0.0516937	11.9497	0.862293	1.11033	0.694225	1.77585	142	70	0.735804	0.956606
PCs	S06	70	72	0.137255	0.127118	0.131206	0.125978	0.0101374	0.00522762	0.666842	8.05036	0.419932	154.331	0.166312	1.3138	0.820849	2.10278	142	70	0.789096	0.302772
Epithelial.cells	S02	70	72	0.0770309	0.0720289	0.0438899	0.0453146	0.00500197	-0.00142466	0.733317	1.3931	0.0930917	20.8476	0.810209	1.04257	0.651223	1.66909	142	70	0.853532	0.915754
Monocytes.and.Macrophages	S02	70	72	0.0213787	0.0181162	0.00145346	0.000224896	0.00326246	0.00122856	0.779853	1.23045	0.0014581	1038.34	0.951898	1.01064	0.631878	1.61644	142	70	0.875588	0.999231
Dendritic.cells	S06	70	72	0.0468497	0.0469945	0.033731	0.034011	-0.000144851	-0.000279986	0.786122	2.04455	0.00894509	467.317	0.796362	0.963221	0.60263	1.53957	142	70	0.875588	0.915754
Mast.cells	S03	70	72	0.0528039	0.0497025	0.0335254	0.0311805	0.00310134	0.0023449	0.789262	5.23196	0.0943754	290.048	0.419236	1.14406	0.715589	1.82909	142	70	0.875588	0.572418
CD4.T.cells	S05	70	72	0.081896	0.0814856	0.0686796	0.0613346	0.000410458	0.00734506	0.836742	1.2129	0.0423974	34.6988	0.910186	1.30944	0.817621	2.0971	142	70	0.91398	0.97914
B.cells	S02	70	72	0.110382	0.110528	0.1007	0.107332	-0.000145707	-0.00663191	0.900956	1.0483	0.0404541	27.165	0.977339	0.993452	0.621361	1.58836	142	70	0.96921	0.999231
Epithelial.cells	S06	70	72	0.0835549	0.0759027	0.0596598	0.0681752	0.00765219	-0.0085154	0.946321	3.4622	0.209985	57.0841	0.385119	0.959401	0.599459	1.53547	142	70	0.982922	0.536147
Fibroblasts	S01	70	72	0.0338648	0.033952	0.0187852	0.0209999	-8.72475e-05	-0.00221472	0.959321	0.235889	0.00187623	29.6571	0.558129	0.890501	0.557028	1.42361	142	70	0.982922	0.707627
PCs	S05	70	72	0.0645062	0.0573968	0.0470312	0.0490646	0.00710936	-0.00203341	0.962573	1.60265	0.0324826	79.0723	0.81257	0.867683	0.542564	1.38762	142	70	0.982922	0.915754
NK.cells	S04	70	72	0.0713804	0.0777522	0.0577867	0.0516879	-0.00637183	0.00609877	0.969078	0.624604	0.0294925	13.2281	0.762545	1.07767	0.674141	1.72274	142	70	0.982922	0.902344
Mast.cells	S06	70	72	0.139607	0.134196	0.108786	0.118553	0.00541108	-0.00976658	0.998372	1.48178	0.127879	17.17	0.753064	0.881322	0.551208	1.40914	142	70	0.998372	0.902344

### Sheet: Basal carcinoma abundance
ecotype	n_recurrent	n_nonrecurrent	mean_recurrent	mean_nonrecurrent	median_recurrent	median_nonrecurrent	delta_mean	delta_median	p_mwu	cox_hr_cont	cox_ci_lo_cont	cox_ci_hi_cont	cox_p_cont	cox_hr_median	cox_ci_lo_median	cox_ci_hi_median	surv_n	surv_events	fdr_bh_mwu	fdr_bh_cox_cont
CE9	70	72	0.100228	0.166757	0.083447	0.160802	-0.0665285	-0.0773545	6.42061e-05	0.00282763	0.000158632	0.0504026	6.52965e-05	0.392054	0.237571	0.646988	142	70	0.000642061	0.000652965
CE10	70	72	0.0687278	0.11625	0.0317558	0.102461	-0.0475217	-0.0707049	0.00047424	0.00341396	0.000123255	0.0945606	0.000803051	0.43614	0.267904	0.710024	142	70	0.0023712	0.00401526
CE2	70	72	0.238884	0.201533	0.248921	0.190788	0.0373512	0.0581333	0.00951091	35.3042	2.67281	466.322	0.00679819	2.09881	1.29548	3.4003	142	70	0.031703	0.0226606
CE7	70	72	0.0957102	0.0777625	0.0869839	0.074671	0.0179477	0.0123129	0.0697151	172.289	3.22124	9214.88	0.0112093	1.39805	0.87279	2.23942	142	70	0.174288	0.0280232
CE4	70	72	0.0559495	0.046897	0.0429214	0.033425	0.00905246	0.00949637	0.107456	2.63828	0.0532517	130.71	0.626126	1.62242	1.00706	2.61381	142	70	0.200861	0.626126
CE5	70	72	0.0915816	0.081979	0.0798443	0.0677912	0.0096026	0.0120532	0.120517	6.53257	0.114405	373.012	0.363125	1.55329	0.966705	2.4958	142	70	0.200861	0.453906
CE6	70	72	0.0786584	0.0634593	0.0661383	0.048431	0.0151992	0.0177073	0.188193	10.513	0.53935	204.918	0.120534	1.40759	0.876213	2.26121	142	70	0.268847	0.198003
CE1	70	72	0.11599	0.0997512	0.104898	0.0854813	0.0162384	0.019417	0.242385	10.9312	0.461429	258.96	0.138602	1.25425	0.782915	2.00934	142	70	0.293802	0.198003
CE8	70	72	0.0770436	0.0644027	0.0603847	0.0507994	0.0126409	0.00958531	0.264422	70.586	0.960221	5188.79	0.0522036	1.54433	0.96154	2.48033	142	70	0.293802	0.104407
CE3	70	72	0.0772269	0.0812092	0.0659509	0.0751796	-0.00398228	-0.00922868	0.36826	0.280196	0.00215274	36.4697	0.608537	0.851799	0.532025	1.36377	142	70	0.36826	0.626126

### Sheet: Luminal A cell abundance
cell_type	state	n_recurrent	n_nonrecurrent	mean_recurrent	mean_nonrecurrent	median_recurrent	median_nonrecurrent	delta_mean	delta_median	p_mwu	cox_hr_cont	cox_ci_lo_cont	cox_ci_hi_cont	cox_p_cont	cox_hr_median	cox_ci_lo_median	cox_ci_hi_median	surv_n	surv_events	fdr_bh_mwu	fdr_bh_cox_cont
Monocytes.and.Macrophages	S03	36	61	0.0353734	0.0116696	0.00325397	1.17078e-14	0.0237038	0.00325397	0.00726425	102.247	0.955443	10942.1	0.0522769	1.65587	0.850773	3.22285	97	36	0.515762	0.749018
PCs	S05	36	61	0.0707778	0.114576	0.0421551	0.0848152	-0.043798	-0.0426601	0.0342625	0.0204135	0.000324136	1.28561	0.0656059	0.510173	0.258275	1.00775	97	36	0.700076	0.749018
PCs	S03	36	61	0.0536481	0.0336108	0.0313523	0.0191716	0.0200374	0.0121808	0.0403875	81.2828	0.402016	16434.4	0.10447	2.05576	1.02776	4.11198	97	36	0.700076	0.749018
CD4.T.cells	S07	36	61	0.031207	0.0463699	0.0217438	0.0428655	-0.0151628	-0.0211217	0.0457717	3.63573e-05	3.0673e-09	0.43095	0.0326921	0.449128	0.226522	0.890495	97	36	0.700076	0.749018
CD8.T.cells	S03	36	61	0.0343803	0.0177536	0.0126428	2.77167e-14	0.0166267	0.0126428	0.0508564	77.3919	0.190933	31369.6	0.155755	1.49652	0.765369	2.92614	97	36	0.700076	0.749018
B.cells	S01	36	61	0.0985119	0.0588348	0.0347588	0.0153394	0.0396771	0.0194194	0.0678886	8.47668	0.665526	107.966	0.0996968	1.74806	0.893019	3.42179	97	36	0.700076	0.749018
CD8.T.cells	S01	36	61	0.111846	0.0594104	0.0899571	0.00953986	0.0524353	0.0804172	0.0690216	16.5364	1.2584	217.301	0.0327725	1.84431	0.941213	3.61394	97	36	0.700076	0.749018
Epithelial.cells	S05	36	61	0.244008	0.217424	0.242585	0.191112	0.0265842	0.0514738	0.0981278	6.72708	0.16353	276.729	0.314834	1.62029	0.820391	3.20012	97	36	0.870884	0.808702
NK.cells	S02	36	61	0.0512576	0.0623347	0.036308	0.0586986	-0.0110772	-0.0223905	0.152723	0.0152466	2.73776e-05	8.49087	0.194676	0.450096	0.229107	0.884246	97	36	0.940151	0.749018
B.cells	S02	36	61	0.0459539	0.0302784	0.0264558	0.0170266	0.0156755	0.00942913	0.187513	143.779	0.344325	60037.8	0.106598	1.69359	0.86577	3.31293	97	36	0.940151	0.749018
PCs	S01	36	61	0.0682204	0.0471189	0.0500242	0.0245557	0.0211015	0.0254685	0.200322	57.3156	0.491654	6681.68	0.0954079	1.73579	0.884844	3.40507	97	36	0.940151	0.749018
CD4.T.cells	S05	36	61	0.0326182	0.0262443	0.0245507	0.0196313	0.00637383	0.00491942	0.213758	23.4732	0.000914118	602756	0.542398	1.09551	0.569106	2.10881	97	36	0.940151	0.895587
Fibroblasts	S01	36	61	0.021937	0.0127231	0.00395516	1.82074e-14	0.00921393	0.00395516	0.216521	207.844	0.036003	1.19987e+06	0.227159	1.3479	0.688682	2.63813	97	36	0.940151	0.749018
Dendritic.cells	S03	36	61	0.0191678	0.0110393	0.000495665	2.22495e-14	0.00812853	0.000495665	0.21931	456.883	0.0317557	6.57339e+06	0.209928	1.51322	0.778386	2.94179	97	36	0.940151	0.749018
Monocytes.and.Macrophages	S07	36	61	0.00800717	0.0110574	1.21949e-14	1.39573e-14	-0.00305027	-1.76244e-15	0.224965	0.000493848	6.61225e-12	36883.9	0.410453	0.515156	0.263003	1.00906	97	36	0.940151	0.830522
NK.cells	S05	36	61	0.0914813	0.0740681	0.071287	0.0563488	0.0174132	0.0149382	0.239557	25.0397	0.324939	1929.55	0.146268	1.62119	0.835259	3.14665	97	36	0.940151	0.749018
Fibroblasts	S04	36	61	0.0815727	0.0943764	0.0793434	0.094742	-0.0128038	-0.0153986	0.273975	0.00409751	2.89246e-06	5.80461	0.137564	0.708261	0.36646	1.36887	97	36	0.940151	0.749018
CD4.T.cells	S01	36	61	0.0376356	0.0230126	0.0124004	0.000131691	0.014623	0.0122687	0.290686	37.6447	0.132398	10703.5	0.208183	1.66318	0.855459	3.23356	97	36	0.940151	0.749018
Dendritic.cells	S01	36	61	0.0757446	0.0522591	0.0463443	0.0248046	0.0234856	0.0215397	0.297559	6.93149	0.234029	205.298	0.262758	1.41174	0.730914	2.72672	97	36	0.940151	0.762621
B.cells	S05	36	61	0.106311	0.0975767	0.0731858	0.0329127	0.00873454	0.0402731	0.35254	1.84956	0.142695	23.9734	0.638038	1.73376	0.887924	3.38535	97	36	0.940151	0.950882
Monocytes.and.Macrophages	S02	36	61	0.0814839	0.10025	0.0680236	0.085969	-0.0187657	-0.0179454	0.372212	0.11945	0.00183003	7.79672	0.318925	0.668022	0.344175	1.29659	97	36	0.940151	0.808702
Monocytes.and.Macrophages	S01	36	61	0.0964141	0.0748249	0.0712457	0.0443964	0.0215891	0.0268493	0.39255	7.36932	0.265926	204.218	0.238613	1.63666	0.840878	3.18553	97	36	0.940151	0.749018
Fibroblasts	S07	36	61	0.0693979	0.0625817	0.0382323	0.024475	0.00681616	0.0137574	0.417826	1.35062	0.0341109	53.4776	0.872775	1.94717	0.985598	3.84687	97	36	0.940151	0.96023
CD8.T.cells	S02	36	61	0.0812234	0.069387	0.0607391	0.0331213	0.0118364	0.0276177	0.42646	2.95428	0.111965	77.9508	0.51652	1.73001	0.888395	3.3689	97	36	0.940151	0.882866
Mast.cells	S06	36	61	0.0679668	0.0897745	0.0357763	0.0655734	-0.0218076	-0.0297972	0.444037	0.050645	0.000705566	3.63526	0.171303	0.625556	0.322653	1.21282	97	36	0.940151	0.749018
PCs	S04	36	61	0.0432966	0.02217	0.0201133	0.0111016	0.0211266	0.00901176	0.444037	13.806	0.288889	659.787	0.183327	1.06836	0.555118	2.05613	97	36	0.940151	0.749018
CD4.T.cells	S06	36	61	0.0772919	0.0790756	0.0684812	0.0751055	-0.00178369	-0.00662426	0.448495	0.212865	8.97865e-05	504.656	0.696386	0.788022	0.408419	1.52045	97	36	0.940151	0.95142
PCs	S06	36	61	0.0746858	0.0735393	0.0776363	0.0599521	0.00114647	0.0176842	0.475769	2.05566	0.00218659	1932.57	0.836555	2.02135	1.02278	3.99486	97	36	0.940151	0.95142
B.cells	S04	36	61	0.0924409	0.0991387	0.0884718	0.100469	-0.00669775	-0.0119973	0.494446	0.0829782	0.000188901	36.4496	0.422701	0.715796	0.369876	1.38523	97	36	0.940151	0.830522
Epithelial.cells	S02	36	61	0.249489	0.270378	0.229503	0.287666	-0.0208893	-0.0581631	0.503929	0.414649	0.0459604	3.74091	0.432807	0.712325	0.368661	1.37635	97	36	0.940151	0.830522
Monocytes.and.Macrophages	S04	36	61	0.0587121	0.0700541	0.024013	0.0246298	-0.011342	-0.000616813	0.513508	0.353184	0.00834232	14.9525	0.586032	0.987025	0.512482	1.90098	97	36	0.940151	0.915879
Dendritic.cells	S04	36	61	0.0289659	0.0222101	0.0222329	0.0181063	0.00675576	0.00412653	0.528051	5018.72	0.00660524	3.81327e+09	0.217441	1.09644	0.569472	2.11104	97	36	0.940151	0.749018
NK.cells	S04	36	61	0.121805	0.131282	0.10749	0.119148	-0.00947714	-0.0116581	0.528051	0.352896	0.00432236	28.812	0.64285	0.814475	0.422851	1.5688	97	36	0.940151	0.950882
Monocytes.and.Macrophages	S05	36	61	0.14317	0.134372	0.122203	0.110376	0.00879851	0.0118269	0.552748	1.45839	0.0724034	29.3758	0.80546	1.10619	0.574503	2.12993	97	36	0.940151	0.95142
CD4.T.cells	S03	36	61	0.0287084	0.0306024	0.0190956	0.0214349	-0.00189396	-0.00233933	0.562783	0.21808	7.33469e-06	6484.1	0.771978	0.993709	0.516757	1.91087	97	36	0.940151	0.95142
CD4.T.cells	S02	36	61	0.0770786	0.0676138	0.0409171	0.0246929	0.00946484	0.0162242	0.567833	2.47441	0.0889444	68.8376	0.593386	1.42349	0.734891	2.7573	97	36	0.940151	0.915879
PMNs	S03	36	61	0.240089	0.217457	0.257006	0.158033	0.0226326	0.0989738	0.567833	2.99133	0.476018	18.7977	0.24264	2.20541	1.11856	4.34829	97	36	0.940151	0.749018
Mast.cells	S02	36	61	0.0829478	0.0753273	0.0728615	0.0626523	0.00762055	0.0102092	0.572905	6.3813	0.0270774	1503.87	0.506047	1.34841	0.698299	2.60375	97	36	0.940151	0.882866
Endothelial.cells	S05	36	61	0.0682062	0.0591749	0.0366687	0.0382708	0.00903131	-0.00160205	0.583113	1.51106	0.0280322	81.4532	0.839194	0.824411	0.427064	1.59146	97	36	0.940151	0.95142
CD4.T.cells	S04	36	61	0.13393	0.139534	0.105689	0.137663	-0.00560494	-0.031974	0.593404	0.662624	0.0187202	23.4544	0.821078	0.662332	0.34122	1.28563	97	36	0.940151	0.95142
Epithelial.cells	S06	36	61	0.133714	0.13749	0.108364	0.146995	-0.00377641	-0.0386305	0.593404	0.476253	0.014903	15.2196	0.674724	0.562991	0.289137	1.09622	97	36	0.940151	0.95142
Epithelial.cells	S03	36	61	0.199767	0.206975	0.163748	0.209094	-0.00720839	-0.0453461	0.598581	2.24066	0.189298	26.5219	0.522259	1.13978	0.589389	2.20412	97	36	0.940151	0.882866
Mast.cells	S03	36	61	0.16771	0.183692	0.181975	0.168525	-0.0159824	0.01345	0.603778	0.194666	0.0099254	3.81796	0.281169	1.01152	0.523324	1.95515	97	36	0.940151	0.767809
Dendritic.cells	S08	36	61	0.129158	0.113867	0.110826	0.115184	0.0152904	-0.00435805	0.614233	13.3611	0.482048	370.334	0.126154	1.04524	0.543148	2.01149	97	36	0.940151	0.749018
Dendritic.cells	S06	36	61	0.0269815	0.0269699	0.0191734	0.0213977	1.16518e-05	-0.00222435	0.61949	6.13329	3.65336e-05	1.02966e+06	0.767632	0.969491	0.50421	1.86413	97	36	0.940151	0.95142
Dendritic.cells	S02	36	61	0.0686852	0.0829194	0.0488598	0.045545	-0.0142342	0.00331488	0.635378	0.178212	0.00257518	12.3329	0.42496	1.15405	0.599348	2.22214	97	36	0.940151	0.830522
Monocytes.and.Macrophages	S06	36	61	0.148795	0.128518	0.119717	0.104713	0.0202777	0.0150045	0.635378	14.9653	0.880086	254.475	0.061261	1.41258	0.729994	2.73341	97	36	0.940151	0.749018
Fibroblasts	S05	36	61	0.192106	0.196653	0.170319	0.212978	-0.00454788	-0.0426593	0.695035	0.338876	0.00824561	13.9271	0.568163	0.647022	0.333113	1.25674	97	36	0.940151	0.915879
PCs	S02	36	61	0.0677413	0.0634063	0.0108437	0.0218211	0.00433494	-0.0109774	0.695035	1.05131	0.040804	27.0867	0.975921	0.920327	0.477843	1.77255	97	36	0.940151	0.989863
Mast.cells	S05	36	61	0.24859	0.241666	0.269723	0.23267	0.00692454	0.0370534	0.706102	3.63538	0.369487	35.7686	0.268529	1.96434	1.0017	3.85207	97	36	0.940151	0.762621
Epithelial.cells	S01	36	61	0.033556	0.030899	0.0161702	0.0248217	0.00265695	-0.00865143	0.711659	19.2255	0.00257921	143307	0.515809	0.939476	0.488177	1.80798	97	36	0.940151	0.882866
Epithelial.cells	S04	36	61	0.0373352	0.0232317	1.50001e-14	1.43302e-14	0.0141034	6.69881e-16	0.722818	5.67833	0.0782366	412.127	0.426957	1.21197	0.628233	2.33811	97	36	0.940151	0.830522
Mast.cells	S04	36	61	0.121469	0.112845	0.0930378	0.0859777	0.00862357	0.00706009	0.722818	1.414	0.0645658	30.967	0.825883	1.09057	0.566557	2.09926	97	36	0.940151	0.95142
Monocytes.and.Macrophages	S08	36	61	0.0562969	0.0509163	0.0467302	0.0413513	0.00538055	0.00537893	0.72842	44.1088	0.0127464	152638	0.362436	1.32486	0.685612	2.56012	97	36	0.940151	0.830522
Monocytes.and.Macrophages	S09	36	61	0.104111	0.10707	0.105356	0.0998274	-0.0029586	0.00552837	0.734037	0.230549	0.00318019	16.7138	0.501984	0.936049	0.483772	1.81116	97	36	0.940151	0.882866
NK.cells	S03	36	61	0.305856	0.290677	0.274343	0.238992	0.0151791	0.0353506	0.762329	2.10217	0.411197	10.747	0.372144	1.37353	0.708932	2.66115	97	36	0.940151	0.830522
Endothelial.cells	S01	36	61	0.26058	0.259677	0.225883	0.223727	0.000903007	0.00215635	0.768027	0.915025	0.162939	5.13855	0.919657	0.854082	0.443983	1.64298	97	36	0.940151	0.96023
NK.cells	S01	36	61	0.0533977	0.0434899	0.0130773	0.0106459	0.00990786	0.00243141	0.7967	1.48793	0.0351285	63.0237	0.835299	0.984794	0.512193	1.89346	97	36	0.940151	0.95142
Endothelial.cells	S04	36	61	0.146252	0.14572	0.147194	0.129218	0.00053208	0.0179762	0.808249	0.522518	0.0176014	15.5115	0.707507	1.29286	0.664804	2.51427	97	36	0.940151	0.95142
Fibroblasts	S02	36	61	0.192631	0.200293	0.167928	0.1866	-0.00766234	-0.0186717	0.814039	0.710841	0.0426881	11.8369	0.812	0.745322	0.385966	1.43926	97	36	0.940151	0.95142
PMNs	S01	36	61	0.0877256	0.0893934	0.0453752	0.0614486	-0.00166782	-0.0160734	0.814039	0.926168	0.0479591	17.8858	0.959505	0.821096	0.425244	1.58544	97	36	0.940151	0.987317
Endothelial.cells	S03	36	61	0.158788	0.152549	0.142169	0.129155	0.00623961	0.0130148	0.83147	1.00777	0.0776587	13.0779	0.995275	1.099	0.570641	2.11658	97	36	0.940151	0.995275
Fibroblasts	S03	36	61	0.175091	0.163867	0.137907	0.168407	0.0112238	-0.0305002	0.848984	5.51252	0.395871	76.762	0.203961	1.17222	0.607993	2.26006	97	36	0.940151	0.749018
Mast.cells	S01	36	61	0.196386	0.198526	0.164737	0.1946	-0.00213985	-0.0298631	0.854839	0.836821	0.0714924	9.79501	0.887133	0.829848	0.431085	1.59747	97	36	0.940151	0.96023
Fibroblasts	S06	36	61	0.0658327	0.0530789	0.0376617	0.0428532	0.0127538	-0.00519151	0.860702	6.89438	0.0682539	696.407	0.412262	0.835561	0.433592	1.61018	97	36	0.940151	0.830522
Fibroblasts	S08	36	61	0.00866052	0.0101406	1.61108e-14	1.61489e-14	-0.00148003	-3.81286e-17	0.919703	0.195051	1.6214e-08	2.34642e+06	0.844217	0.962312	0.500286	1.85103	97	36	0.983029	0.95142
Dendritic.cells	S07	36	61	0.0345176	0.0379548	0.0238077	0.0226377	-0.00343715	0.00116996	0.931567	0.262944	7.64203e-05	904.729	0.747829	1.00921	0.524519	1.94178	97	36	0.983029	0.95142
Dendritic.cells	S05	36	61	0.173242	0.179884	0.174168	0.159428	-0.00664171	0.0147399	0.949391	0.861438	0.0588491	12.6098	0.913256	1.1033	0.572931	2.12464	97	36	0.983029	0.96023
Endothelial.cells	S02	36	61	0.26414	0.26576	0.233473	0.209352	-0.00161976	0.024121	0.955338	2.10599	0.377419	11.7514	0.395828	1.33719	0.69237	2.58254	97	36	0.983029	0.830522
B.cells	S03	36	61	0.243483	0.24028	0.20687	0.259395	0.00320341	-0.0525256	0.991063	1.13425	0.122293	10.5201	0.911732	0.857838	0.445586	1.6515	97	36	1	0.96023
PMNs	S02	36	61	0.356509	0.359225	0.298534	0.331233	-0.00271623	-0.032699	1	0.797971	0.168958	3.76873	0.775698	0.832932	0.432303	1.60484	97	36	1	0.95142

### Sheet: Luminal A carcinoma abundance
ecotype	n_recurrent	n_nonrecurrent	mean_recurrent	mean_nonrecurrent	median_recurrent	median_nonrecurrent	delta_mean	delta_median	p_mwu	cox_hr_cont	cox_ci_lo_cont	cox_ci_hi_cont	cox_p_cont	cox_hr_median	cox_ci_lo_median	cox_ci_hi_median	surv_n	surv_events	fdr_bh_mwu	fdr_bh_cox_cont
CE10	36	61	0.0860714	0.0658233	0.0613015	0.0397618	0.0202481	0.0215398	0.251702	18.2122	0.251927	1316.59	0.18393	1.84527	0.941069	3.61824	97	36	0.810141	0.61684
CE5	36	61	0.0689174	0.0551648	0.0474523	0.0466012	0.0137527	0.000851163	0.294109	20.0422	0.0904523	4440.89	0.276626	0.866911	0.44966	1.67134	97	36	0.810141	0.61684
CE9	36	61	0.0465191	0.0341853	0.0242204	0.018089	0.0123338	0.0061314	0.311627	20.6637	0.0613111	6964.31	0.307815	1.58679	0.817321	3.08069	97	36	0.810141	0.61684
CE7	36	61	0.0793187	0.0879688	0.0746332	0.081594	-0.00865008	-0.00696074	0.372212	0.0346168	3.75146e-05	31.9429	0.334269	0.801054	0.414856	1.54677	97	36	0.810141	0.61684
CE8	36	61	0.140678	0.159646	0.140179	0.141061	-0.0189683	-0.00088262	0.40507	0.0876551	0.00275795	2.78591	0.167772	0.879748	0.455242	1.7001	97	36	0.810141	0.61684
CE3	36	61	0.0644774	0.0758408	0.0495747	0.053525	-0.0113635	-0.00395021	0.552748	0.0820845	0.000346729	19.4326	0.370104	0.932217	0.484585	1.79335	97	36	0.83147	0.61684
CE4	36	61	0.0457605	0.0365375	0.0214741	0.023044	0.009223	-0.00156994	0.593404	6.08742	0.00712939	5197.73	0.599942	0.740731	0.383431	1.43098	97	36	0.83147	0.68868
CE2	36	61	0.0264952	0.0251127	0.0176658	0.0179008	0.00138249	-0.000235	0.77946	2.71897	9.40831e-05	78577.1	0.848633	0.953043	0.495659	1.83249	97	36	0.83147	0.848633
CE1	36	61	0.219292	0.22785	0.203983	0.216289	-0.00855842	-0.0123054	0.83147	2.3148	0.204296	26.228	0.497982	1.14054	0.59169	2.19851	97	36	0.83147	0.68868
CE6	36	61	0.222471	0.231871	0.196239	0.218506	-0.00939976	-0.0222669	0.83147	0.505025	0.0339795	7.50599	0.619812	0.864355	0.448854	1.66448	97	36	0.83147	0.68868

### Sheet: Luminal B cell abundance
cell_type	state	n_recurrent	n_nonrecurrent	mean_recurrent	mean_nonrecurrent	median_recurrent	median_nonrecurrent	delta_mean	delta_median	p_mwu	cox_hr_cont	cox_ci_lo_cont	cox_ci_hi_cont	cox_p_cont	cox_hr_median	cox_ci_lo_median	cox_ci_hi_median	surv_n	surv_events	fdr_bh_mwu	fdr_bh_cox_cont
Dendritic.cells	S06	52	48	0.0139222	0.0268595	0.000336521	0.0115447	-0.0129373	-0.0112082	0.0310802	1.1654e-06	6.65331e-12	0.204133	0.0265607	0.702696	0.405871	1.2166	100	52	0.913076	0.976375
Monocytes.and.Macrophages	S09	52	48	0.0852882	0.108643	0.0604266	0.0944157	-0.0233545	-0.0339891	0.0344599	0.0737333	0.0015833	3.43371	0.183367	0.587671	0.338657	1.01978	100	52	0.913076	0.976375
Endothelial.cells	S04	52	48	0.170695	0.203453	0.157006	0.204681	-0.0327579	-0.0476746	0.0851809	0.234136	0.0161503	3.39432	0.287246	0.685575	0.393798	1.19354	100	52	0.913076	0.976375
Dendritic.cells	S07	52	48	0.048836	0.0372596	0.0373404	0.0223213	0.0115764	0.0150191	0.105685	10.8242	0.0274008	4275.89	0.434937	1.11895	0.648292	1.93131	100	52	0.913076	0.976375
B.cells	S02	52	48	0.0532052	0.0720771	0.0372767	0.0394254	-0.0188719	-0.00214863	0.142618	0.0825699	0.000976174	6.98419	0.270662	1.01882	0.590144	1.75887	100	52	0.913076	0.976375
Dendritic.cells	S04	52	48	0.0222637	0.0205908	0.0173468	0.00782984	0.00167292	0.00951696	0.148342	114.142	0.00342034	3.80908e+06	0.37267	1.55714	0.896326	2.70513	100	52	0.913076	0.976375
PCs	S05	52	48	0.0298808	0.0360404	0.00754606	0.0179619	-0.00615965	-0.0104158	0.181869	0.195278	0.000255213	149.418	0.629726	0.639847	0.367477	1.1141	100	52	0.913076	0.976375
CD8.T.cells	S01	52	48	0.116338	0.148017	0.0385799	0.132426	-0.0316795	-0.0938464	0.210486	0.720533	0.0869419	5.97144	0.761301	0.747656	0.431139	1.29654	100	52	0.913076	0.976375
Dendritic.cells	S08	52	48	0.0909671	0.0691432	0.0557497	0.0310418	0.0218239	0.0247079	0.231293	3.13753	0.156717	62.8146	0.454556	1.28222	0.741128	2.21835	100	52	0.913076	0.976375
Endothelial.cells	S02	52	48	0.230895	0.19072	0.211288	0.163355	0.0401747	0.0479333	0.23946	1.62393	0.377561	6.9847	0.514798	1.20674	0.69773	2.0871	100	52	0.913076	0.976375
Monocytes.and.Macrophages	S03	52	48	0.0603086	0.090522	0.00753183	0.0169037	-0.0302134	-0.00937192	0.2564	0.276154	0.0181161	4.20957	0.35454	1.0458	0.606386	1.80362	100	52	0.913076	0.976375
Monocytes.and.Macrophages	S05	52	48	0.0569447	0.0658538	0.0354619	0.0665367	-0.00890901	-0.0310748	0.262227	0.125976	0.00113433	13.9905	0.388649	0.760299	0.439592	1.31498	100	52	0.913076	0.976375
NK.cells	S01	52	48	0.0993923	0.117999	0.019924	0.0607655	-0.0186069	-0.0408415	0.280255	1.00376	0.136608	7.37539	0.997055	0.680466	0.390831	1.18474	100	52	0.913076	0.997055
Fibroblasts	S05	52	48	0.152769	0.169631	0.15204	0.165335	-0.0168619	-0.0132949	0.286447	0.145905	0.00517024	4.11749	0.258692	0.731666	0.423759	1.2633	100	52	0.913076	0.976375
Monocytes.and.Macrophages	S06	52	48	0.0952397	0.0694745	0.0702344	0.0531693	0.0257652	0.0170651	0.299107	3.99939	0.212935	75.1175	0.354285	1.27886	0.741028	2.20703	100	52	0.913076	0.976375
Fibroblasts	S03	52	48	0.116494	0.0978671	0.0993296	0.0525745	0.018627	0.0467552	0.315449	1.97751	0.176073	22.2098	0.580592	1.27143	0.735307	2.19845	100	52	0.913076	0.976375
Epithelial.cells	S03	52	48	0.150688	0.119623	0.103168	0.0950381	0.0310648	0.00812974	0.325531	1.97728	0.249561	15.6661	0.518568	1.02727	0.595817	1.77114	100	52	0.913076	0.976375
Monocytes.and.Macrophages	S02	52	48	0.094841	0.0783987	0.0702586	0.0496919	0.0164423	0.0205667	0.325531	5.60729	0.252701	124.423	0.275638	1.51113	0.870566	2.62301	100	52	0.913076	0.976375
NK.cells	S04	52	48	0.112675	0.130374	0.0937281	0.121656	-0.017699	-0.0279279	0.332367	0.146421	0.00390382	5.4918	0.298838	0.855718	0.495858	1.47674	100	52	0.913076	0.976375
CD8.T.cells	S03	52	48	0.0532141	0.0798514	0.0241005	0.0560444	-0.0266373	-0.0319439	0.33582	0.170411	0.00379994	7.6422	0.361811	0.965777	0.559526	1.66699	100	52	0.913076	0.976375
Mast.cells	S03	52	48	0.228625	0.258885	0.232843	0.272392	-0.03026	-0.0395487	0.339295	0.254815	0.0312179	2.07993	0.201843	0.681471	0.393716	1.17954	100	52	0.913076	0.976375
Monocytes.and.Macrophages	S04	52	48	0.0585256	0.0505952	0.0333132	0.0279245	0.00793045	0.00538865	0.342794	2.19723	0.0456111	105.848	0.690495	1.31917	0.763386	2.27958	100	52	0.913076	0.976375
Endothelial.cells	S03	52	48	0.128073	0.148874	0.095203	0.119238	-0.0208008	-0.024035	0.353428	0.618321	0.0613508	6.23172	0.683399	0.95874	0.556286	1.65236	100	52	0.913076	0.976375
Monocytes.and.Macrophages	S01	52	48	0.0787371	0.0896328	0.0226509	0.0641249	-0.0108956	-0.0414741	0.353428	1.02096	0.0664737	15.6808	0.988126	0.852673	0.492718	1.47559	100	52	0.913076	0.997055
Mast.cells	S06	52	48	0.0721773	0.0580613	0.0502834	0.0331555	0.014116	0.0171278	0.375313	3.78508	0.0657849	217.783	0.519723	1.21595	0.702748	2.10394	100	52	0.913076	0.976375
CD4.T.cells	S01	52	48	0.0546769	0.0774604	0.0137506	0.0455285	-0.0227835	-0.0317779	0.38279	0.204762	0.00565887	7.40915	0.386402	0.754212	0.435958	1.30479	100	52	0.913076	0.976375
Fibroblasts	S02	52	48	0.0722271	0.0828571	0.0453008	0.0683086	-0.0106301	-0.0230078	0.394176	0.171001	0.00473181	6.17971	0.334591	0.823496	0.477084	1.42144	100	52	0.913076	0.976375
Dendritic.cells	S01	52	48	0.0858047	0.0939341	0.0192916	0.0463507	-0.00812944	-0.0270592	0.398016	1.34364	0.129295	13.9632	0.804674	0.833856	0.482187	1.44201	100	52	0.913076	0.976375
PCs	S02	52	48	0.0786414	0.101069	0.054664	0.0851126	-0.0224275	-0.0304486	0.441729	0.451755	0.0228552	8.92936	0.601719	0.858425	0.496074	1.48545	100	52	0.913076	0.976375
NK.cells	S05	52	48	0.0877608	0.075381	0.0697623	0.0544387	0.0123798	0.0153235	0.449962	2.25902	0.0876348	58.232	0.623051	1.08877	0.628633	1.88572	100	52	0.913076	0.976375
B.cells	S04	52	48	0.111712	0.11913	0.10201	0.120583	-0.00741824	-0.0185733	0.479453	0.109784	0.00187563	6.42584	0.287327	0.811209	0.47053	1.39855	100	52	0.913076	0.976375
Mast.cells	S01	52	48	0.0922855	0.0971245	0.0706738	0.0844025	-0.00483901	-0.0137287	0.48375	0.448337	0.0133406	15.0672	0.654625	0.867356	0.502998	1.49565	100	52	0.913076	0.976375
B.cells	S01	52	48	0.0977869	0.116618	0.0134057	0.0765726	-0.0188309	-0.0631668	0.488069	1.32225	0.180997	9.65949	0.783079	0.699382	0.401742	1.21754	100	52	0.913076	0.976375
Epithelial.cells	S02	52	48	0.0791516	0.0893027	0.037201	0.0560315	-0.0101511	-0.0188305	0.488069	0.305231	0.0165849	5.61752	0.424546	0.743414	0.430359	1.28419	100	52	0.913076	0.976375
PCs	S03	52	48	0.0425996	0.0496232	0.026285	0.0359177	-0.00702358	-0.00963278	0.496767	0.448588	0.00124464	161.678	0.789559	0.906306	0.524523	1.56597	100	52	0.913076	0.976375
Fibroblasts	S07	52	48	0.0741607	0.0827562	0.0378548	0.0748494	-0.00859545	-0.0369946	0.501147	1.33198	0.0451819	39.2675	0.868119	0.930427	0.53903	1.60602	100	52	0.913076	0.976375
Epithelial.cells	S04	52	48	0.0895803	0.0786246	0.0478979	0.035116	0.0109557	0.012782	0.505548	4.35643	0.32492	58.4097	0.266498	1.35914	0.787376	2.3461	100	52	0.913076	0.976375
CD4.T.cells	S02	52	48	0.0916942	0.108658	0.0370111	0.0613959	-0.0169636	-0.0243847	0.509968	0.806392	0.076055	8.54998	0.858232	0.884919	0.51177	1.53015	100	52	0.913076	0.976375
Fibroblasts	S08	52	48	0.0234214	0.0198057	0.00512014	0.00295378	0.00361571	0.00216636	0.509968	51.8828	0.0263141	102296	0.307635	1.16705	0.677084	2.01158	100	52	0.913076	0.976375
Epithelial.cells	S06	52	48	0.227448	0.242821	0.228664	0.238719	-0.0153738	-0.0100555	0.514409	0.533311	0.0444841	6.39376	0.619871	0.921939	0.534966	1.58883	100	52	0.913076	0.976375
Fibroblasts	S04	52	48	0.097671	0.105739	0.108487	0.102306	-0.00806798	0.00618132	0.573914	0.0444344	0.000232305	8.49921	0.24539	0.930111	0.539247	1.60429	100	52	0.951229	0.976375
Dendritic.cells	S03	52	48	0.0482841	0.0596104	0.010212	0.0305483	-0.0113263	-0.0203363	0.578623	0.80766	0.0229623	28.4081	0.906388	0.983789	0.569906	1.69824	100	52	0.951229	0.976375
Mast.cells	S04	52	48	0.107889	0.126672	0.063194	0.10196	-0.0187827	-0.0387662	0.597638	0.62827	0.0463145	8.52267	0.726819	0.79485	0.459662	1.37446	100	52	0.951229	0.976375
Fibroblasts	S06	52	48	0.0819221	0.0904461	0.0553164	0.06666	-0.00852398	-0.0113437	0.612084	0.671804	0.0252992	17.8393	0.81207	1.02861	0.596662	1.77327	100	52	0.951229	0.976375
B.cells	S05	52	48	0.134076	0.161426	0.0993218	0.120049	-0.0273507	-0.0207272	0.616933	0.824008	0.128035	5.30313	0.83853	1.04155	0.604272	1.79528	100	52	0.951229	0.976375
CD4.T.cells	S03	52	48	0.0284968	0.0307434	0.0147253	0.0168894	-0.00224658	-0.00216407	0.63158	1.09025	0.000497317	2390.1	0.982437	0.994301	0.577173	1.71289	100	52	0.951229	0.997055
Epithelial.cells	S01	52	48	0.0246081	0.0341176	0.00988099	0.00638911	-0.00950951	0.00349189	0.63158	0.33048	0.00245931	44.4095	0.657899	1.37879	0.796919	2.38551	100	52	0.951229	0.976375
NK.cells	S03	52	48	0.129218	0.128305	0.102281	0.0776011	0.000913335	0.0246802	0.666317	0.85327	0.0957422	7.60448	0.886939	1.09033	0.630907	1.88429	100	52	0.951229	0.976375
CD4.T.cells	S07	52	48	0.0321432	0.0374197	0.020681	0.0298007	-0.00527648	-0.00911968	0.67134	0.0147929	6.92662e-06	31.5928	0.281384	0.712674	0.411637	1.23386	100	52	0.951229	0.976375
CD4.T.cells	S06	52	48	0.0954934	0.0993621	0.0781481	0.0980116	-0.00386865	-0.0198635	0.681431	0.255797	0.0015649	41.8122	0.600065	0.88477	0.512903	1.52625	100	52	0.951229	0.976375
Endothelial.cells	S01	52	48	0.120718	0.126703	0.0885108	0.108404	-0.00598544	-0.0198936	0.686498	0.486249	0.0479502	4.9309	0.541832	0.909512	0.527273	1.56885	100	52	0.951229	0.976375
Endothelial.cells	S05	52	48	0.0811855	0.0840704	0.0461819	0.0526615	-0.00288482	-0.00647957	0.696675	1.25812	0.10908	14.5111	0.853976	0.912092	0.528503	1.57409	100	52	0.951229	0.976375
PMNs	S01	52	48	0.110403	0.0999946	0.0955987	0.0714391	0.0104087	0.0241596	0.717191	2.38668	0.229822	24.7854	0.4663	1.54547	0.891755	2.67841	100	52	0.960765	0.976375
Monocytes.and.Macrophages	S08	52	48	0.103776	0.105369	0.0856127	0.103058	-0.00159238	-0.0174456	0.743124	0.477482	0.00949662	24.0074	0.711505	0.82692	0.479321	1.42659	100	52	0.977071	0.976375
PCs	S01	52	48	0.077422	0.0762331	0.0218938	0.036041	0.00118893	-0.0141472	0.769352	2.62656	0.172344	40.0294	0.487158	0.831028	0.480381	1.43762	100	52	0.984693	0.976375
PCs	S06	52	48	0.101863	0.10289	0.0971433	0.10588	-0.00102683	-0.00873659	0.77992	0.609695	0.00844367	44.0245	0.820728	0.910259	0.527893	1.56958	100	52	0.984693	0.976375
CD4.T.cells	S04	52	48	0.060191	0.0634037	0.0484628	0.0433078	-0.00321262	0.00515499	0.790528	0.765809	0.0084522	69.3859	0.907616	1.28768	0.744428	2.22738	100	52	0.984693	0.976375
Dendritic.cells	S02	52	48	0.0585159	0.0598276	0.0403299	0.0410826	-0.00131168	-0.000752696	0.817215	1.06398	0.00836937	135.26	0.979987	1.00717	0.584718	1.73483	100	52	0.997248	0.997055
Fibroblasts	S01	52	48	0.0287963	0.0272735	0.0112739	0.0169215	0.00152277	-0.00564762	0.86577	3.38817	0.0241682	474.992	0.628485	1.03592	0.598376	1.7934	100	52	0.997248	0.976375
Epithelial.cells	S05	52	48	0.223286	0.227978	0.219219	0.21179	-0.00469168	0.00742906	0.892978	0.328082	0.010679	10.0794	0.523621	0.994768	0.576878	1.71538	100	52	0.997248	0.976375
PMNs	S02	52	48	0.173897	0.159844	0.129245	0.140392	0.0140524	-0.0111474	0.892978	1.19178	0.223302	6.36057	0.837313	0.979554	0.568454	1.68796	100	52	0.997248	0.976375
NK.cells	S02	52	48	0.0458626	0.0459551	0.0244886	0.0253081	-9.25669e-05	-0.000819534	0.903898	0.592617	0.00500906	70.1118	0.829897	0.999735	0.580205	1.72261	100	52	0.997248	0.976375
CD8.T.cells	S02	52	48	0.0861829	0.0914318	0.0600504	0.059929	-0.00524885	0.000121383	0.909365	0.756821	0.0296724	19.3034	0.866106	1.003	0.582191	1.72797	100	52	0.997248	0.976375
Monocytes.and.Macrophages	S07	52	48	0.0249713	0.0306407	0.00157638	0.00392568	-0.00566937	-0.0023493	0.925791	0.600331	0.00446381	80.7376	0.838319	0.998888	0.579535	1.72169	100	52	0.997248	0.976375
Mast.cells	S05	52	48	0.176807	0.178987	0.147264	0.17494	-0.00218023	-0.027676	0.931274	0.694419	0.0858022	5.62011	0.732485	0.803712	0.466241	1.38545	100	52	0.997248	0.976375
PCs	S04	52	48	0.0251827	0.0209312	0.00137157	0.00405093	0.00425142	-0.00267936	0.93676	3.96523	0.0114753	1370.17	0.644139	0.995172	0.576476	1.71797	100	52	0.997248	0.976375
PMNs	S03	52	48	0.255862	0.265858	0.224356	0.212885	-0.00999642	0.0114708	0.96423	0.985927	0.215362	4.51356	0.985431	1.25892	0.729416	2.17279	100	52	0.997248	0.997055
CD4.T.cells	S05	52	48	0.0236798	0.0206162	0.0133158	0.00873902	0.00306365	0.00457683	0.980735	39.7139	0.00356902	441914	0.438644	1.092	0.633559	1.88215	100	52	0.997248	0.976375
Mast.cells	S02	52	48	0.0860844	0.0874473	0.0792145	0.0768718	-0.00136287	0.00234267	0.980735	1.97918	0.0148976	262.938	0.784339	1.23334	0.713835	2.13091	100	52	0.997248	0.976375
B.cells	S03	52	48	0.111961	0.110494	0.0864404	0.0856154	0.00146709	0.000825005	0.997248	0.594951	0.0351264	10.077	0.719077	0.840592	0.487562	1.44924	100	52	0.997248	0.976375
Dendritic.cells	S05	52	48	0.0634239	0.0644706	0.0363878	0.0429352	-0.0010467	-0.00654737	0.997248	0.488049	0.00947416	25.1412	0.721335	0.879866	0.51055	1.51634	100	52	0.997248	0.976375

### Sheet: Luminal B carcinoma abundance
ecotype	n_recurrent	n_nonrecurrent	mean_recurrent	mean_nonrecurrent	median_recurrent	median_nonrecurrent	delta_mean	delta_median	p_mwu	cox_hr_cont	cox_ci_lo_cont	cox_ci_hi_cont	cox_p_cont	cox_hr_median	cox_ci_lo_median	cox_ci_hi_median	surv_n	surv_events	fdr_bh_mwu	fdr_bh_cox_cont
CE1	52	48	0.181134	0.145264	0.156269	0.125735	0.0358702	0.0305338	0.177394	3.31566	0.32013	34.3411	0.314907	1.13781	0.659345	1.96349	100	52	0.948535	0.882085
CE2	52	48	0.0385421	0.0327429	0.0259209	0.0203304	0.00579926	0.00559056	0.23946	34.4882	0.046311	25683.6	0.294007	1.33817	0.773492	2.31508	100	52	0.948535	0.882085
CE3	52	48	0.0741274	0.0663746	0.0653762	0.0584105	0.00775278	0.00696568	0.38279	3.09557	0.0148937	643.395	0.67815	0.979149	0.568066	1.68772	100	52	0.948535	0.882085
CE10	52	48	0.0956854	0.103709	0.0468781	0.0809424	-0.00802409	-0.0340642	0.390358	1.74376	0.0973417	31.2372	0.705668	0.759417	0.437596	1.31791	100	52	0.948535	0.882085
CE8	52	48	0.178194	0.205405	0.175896	0.1814	-0.0272105	-0.00550358	0.514409	0.165977	0.0118996	2.31506	0.181662	0.893946	0.518588	1.54099	100	52	0.948535	0.882085
CE6	52	48	0.0993099	0.103132	0.0875899	0.0745411	-0.00382235	0.0130487	0.656314	0.300673	0.0094161	9.60101	0.496486	1.08674	0.630629	1.87275	100	52	0.948535	0.882085
CE9	52	48	0.0788199	0.0907258	0.0398752	0.0565253	-0.0119059	-0.0166501	0.666317	0.942791	0.0387561	22.9346	0.971141	0.778287	0.448787	1.34971	100	52	0.948535	0.971141
CE7	52	48	0.124135	0.123443	0.110942	0.114721	0.000692263	-0.00377825	0.758828	0.461645	0.0113303	18.8094	0.682801	0.92781	0.538405	1.59886	100	52	0.948535	0.882085
CE5	52	48	0.077744	0.0806583	0.0677583	0.0582787	-0.00291432	0.00947966	0.947741	0.664928	0.00772756	57.2146	0.857517	1.13528	0.658172	1.95825	100	52	0.96973	0.952796
CE4	52	48	0.0523077	0.0485449	0.0279472	0.0304154	0.00376272	-0.0024682	0.96973	6.55238	0.0704505	609.416	0.416303	0.907492	0.525836	1.56616	100	52	0.96973	0.882085

### Sheet: Carcinoma type bysubtype
subtype	state	state_pretty	n_samples	mean_raw	median_raw	global_mean	global_sd	global_n	mean_global_z	median_global_z
Basal	CE1	CE1	142	0.107756	0.0898954	0.157777	0.116627	339	-0.428895	-0.582038
Basal	CE2	CE2	142	0.219945	0.229633	0.110011	0.112654	339	0.975853	1.06184
Basal	CE3	CE3	142	0.0792461	0.072226	0.0744573	0.0552806	339	0.0866272	-0.0403627
Basal	CE4	CE4	142	0.0513595	0.0381975	0.0478448	0.0506293	339	0.0694211	-0.190546
Basal	CE5	CE5	142	0.0867127	0.0740236	0.0769132	0.0562173	339	0.174315	-0.0513999
Basal	CE6	CE6	142	0.0709518	0.0561859	0.124905	0.111954	339	-0.481922	-0.613815
Basal	CE7	CE7	142	0.08661	0.0789721	0.0970516	0.0616659	339	-0.169326	-0.293185
Basal	CE8	CE8	142	0.0706341	0.0567819	0.129671	0.099766	339	-0.591751	-0.730599
Basal	CE9	CE9	142	0.133961	0.12822	0.0921414	0.0917178	339	0.455959	0.393366
Basal	CE10	CE10	142	0.0928233	0.0730008	0.0892283	0.0884104	339	0.0406629	-0.183548
LumA	CE1	CE1	97	0.224674	0.20434	0.157777	0.116627	339	0.573597	0.399249
LumA	CE2	CE2	97	0.0256258	0.0179008	0.110011	0.112654	339	-0.749064	-0.817636
LumA	CE3	CE3	97	0.0716235	0.053525	0.0744573	0.0552806	339	-0.0512628	-0.378657
LumA	CE4	CE4	97	0.0399605	0.0218845	0.0478448	0.0506293	339	-0.155725	-0.512752
LumA	CE5	CE5	97	0.0602688	0.0466012	0.0769132	0.0562173	339	-0.296072	-0.539194
LumA	CE6	CE6	97	0.228382	0.207151	0.124905	0.111954	339	0.924289	0.734644
LumA	CE7	CE7	97	0.0847584	0.0753611	0.0970516	0.0616659	339	-0.199351	-0.351742
LumA	CE8	CE8	97	0.152606	0.141061	0.129671	0.099766	339	0.229892	0.114174
LumA	CE9	CE9	97	0.0387628	0.0212351	0.0921414	0.0917178	339	-0.581987	-0.773092
LumA	CE10	CE10	97	0.0733381	0.0544923	0.0892283	0.0884104	339	-0.179733	-0.392895
LumB	CE1	CE1	100	0.163916	0.139745	0.157777	0.116627	339	0.0526416	-0.154614
LumB	CE2	CE2	100	0.0357585	0.0232837	0.110011	0.112654	339	-0.659119	-0.769854
LumB	CE3	CE3	100	0.070406	0.0623521	0.0744573	0.0552806	339	-0.0732857	-0.218978
LumB	CE4	CE4	100	0.0505016	0.0293087	0.0478448	0.0506293	339	0.0524756	-0.366113
LumB	CE5	CE5	100	0.0791429	0.0635748	0.0769132	0.0562173	339	0.0396624	-0.237264
LumB	CE6	CE6	100	0.101145	0.0858559	0.124905	0.111954	339	-0.212232	-0.348794
LumB	CE7	CE7	100	0.123803	0.114721	0.0970516	0.0616659	339	0.433813	0.286529
LumB	CE8	CE8	100	0.191255	0.175896	0.129671	0.099766	339	0.617291	0.463336
LumB	CE9	CE9	100	0.0845347	0.0436383	0.0921414	0.0917178	339	-0.0829352	-0.528829
LumB	CE10	CE10	100	0.0995369	0.06073	0.0892283	0.0884104	339	0.1166	-0.322342

### Sheet: Carcinoma type bysubtype stats
state	state_pretty	pval	n_Basal	n_LumA	n_LumB	fdr
CE1	CE1	1.82191e-11	142	97	100	3.64381e-11
CE2	CE2	2.31796e-50	142	97	100	2.31796e-49
CE3	CE3	0.0994073	142	97	100	0.110453
CE4	CE4	0.00916703	142	97	100	0.0114588
CE5	CE5	4.15576e-05	142	97	100	6.92627e-05
CE6	CE6	1.94254e-25	142	97	100	9.71272e-25
CE7	CE7	9.63976e-05	142	97	100	0.000137711
CE8	CE8	7.79211e-23	142	97	100	2.59737e-22
CE9	CE9	2.80027e-15	142	97	100	7.00068e-15
CE10	CE10	0.583402	142	97	100	0.583402
